# The causal role of adiposity in mental illness: A systematic review and meta-analysis of Mendelian randomization studies

**DOI:** 10.1101/2024.04.19.24304800

**Authors:** Min Gao, Paul J Doody, Dimitrios A Koutoukidis, Yebo Yu, Paul Aveyard, Richard Stevens, Padraig C Dixon

**Author notes:** **MG** and **PCD** are guarantors of the study.

## Abstract

**Importance:** Excess adiposity is associated with mental illnesses, but the causality of these associations remains equivocal.

**Objective:** To examine the causal effect of adiposity on mental illnesses by summarizing and assessing evidence from Mendelian randomization (MR) studies.

**Study Selection:** Searches were conducted on Embase, Medline, and Web of Science from database inception to January 8^th^ 2024.

**Data Extraction and Synthesis:** Studies using MR study designs that estimated adiposity measures including body mass index, abdominal adiposity, peripheral adiposity, or body composition in relation to mental illnesses were included. Study quality was assessed with a scoring system reflecting MR study guidelines. Data were pooled in meta-analyses using random-effects models. Subgroup analyses were conducted by sex.

**Main Outcomes and Measures:** Outcomes were the presence or severity of depression, anxiety, eating disorders, bipolar disorder, obsessive compulsive disorder, post-traumatic stress disorder, schizophrenia, and related psychotic disorders.

**Results:** Forty-one studies with 184 MR estimates were included in the systematic review; and 16 studies with 30 MR estimates were included in meta-analysis. Pooled estimates suggested that general adiposity was causally associated with depression (OR: 1.05, 95% CI, 1.00-1.10, p<0.001; I^2^=82.8%), though the effect size was modest and there was high heterogeneity. Subgroup difference by sex in the causal relationship was not **observed** (**p**=0.382). No evidence of causal associations was found between adiposity and other mental illnesses, though these analyses were characterized by high imprecision and heterogeneity.

**Conclusion and Relevance:** General adiposity appears to be causally associated with depression, suggesting psychological benefits of weight management. Evidence for causal associations between adiposity and other mental illnesses remains uncertain.

**Key Points:** *Question:* Is adiposity causally associated with mental illnesses?

*Findings:* In this systematic review of 41 Mendelian randomization studies, with 184 MR estimates, and meta-analysis of 30 MR estimates, general adiposity was causally associated with depression. There was no evidence of sex differences. Evidence of causal associations between adiposity and other mental illnesses was unclear.

*Meaning:* The findings suggest that higher adiposity can cause depression, which highlights the psychological importance of weight management.
