## Supplementary for "The causal role of adiposity in mental illness: A systematic review and meta-analysis of Mendelian randomization studies"

### Sheet: Supplementary material 1
Supplementary material 1 Search report
We searched Medline(OvidSP)[1946-present], Embase(OvidSP)[1974-present] and Science Citation Index(Web of Science Core Collection)[1900-present] from database inception to 4th May 2022. The search strategy combines free-text keywords and subject headings where available for our main concepts: adiposity indices/cardiovascular disease, mental health disorders and mendelian randomisation, full strat…
Table 1 Search results in Medline (Ovid MEDLINE® Epub Ahead of Print, In-Process & Other Non-Indexed Citations, Ovid MEDLINE® Daily and Ovid MEDLINE®) 1946 to present
Order	Terms	Number of studies
1	exp Overweight/	254678
2	exp body fat distribution/ or body mass index/ or body weight/ or sagittal abdominal diameter/ or exp waist circumference/ or waist-height ratio/ or skinfold thickness/ or waist-hip ratio/	339826
3	exp Adipose Tissue/	107387
4	(obes* or overweight or adipos*).ti,ab,kf.	451501
5	(body weight or body fat or fat mass or body composition or body mass index or bmi or "waist hip ratio" or "waist to hip ratio" or waist circumference).ti,ab,kf.	545899
6	1 or 2 or 3 or 4 or 5	1030753
7	Cardiovascular Diseases/	167049
8	heart diseases/ or exp myocardial ischemia/	524086
9	vascular diseases/ or cerebrovascular disorders/ or exp stroke/	240205
10	exp Diabetes Mellitus, Type 2/	157457
11	Hypertension/	249479
12	exp Hyperlipidemias/	69256
13	exp Lipoproteins/	155761
14	((cardiovascular or heart or card* or coronary or myocardi* or isch?mi* or vascular or cerebrovascular) adj2 disease?).ti,ab,kf.	584052
15	((myocardi* adj2 (infarct* or isch?emi*)) or angina or stroke).ti,ab,kf.	534278
16	diabet*.ti. or ((type 2 or type ii or noninsulin dependent or non-insulin dependent or adult onset or matur* onset) adj2 diabet*).ti,ab,kf.	445961
17	(hypertens* or high blood pressure).ti,ab,kf.	492003
18	(hyperlipid* or hypercholesterol* or cholesterol? or lipid? or triglyceride? or apolipoprotein?).ti,ab,kf.	792816
19	7 or 8 or 9 or 10 or 11 or 12 or 13 or 14 or 15 or 16 or 17 or 18	2770519
20	6 or 19	3475731
21	mental disorders/ or exp anxiety disorders/ or exp "bipolar and related disorders"/ or exp "feeding and eating disorders"/ or exp mood disorders/ or exp "schizophrenia spectrum and other psychotic disorders"/	545443
22	Mentally Ill Persons/	6389
23	((mental* or psychiatr*) adj2 (disease? or disorder? or health or ill*)).ti,ab,kf.	320023
24	(depress* or mood disorder? or anxiety or phobia? or phobic or obsessive compulsive or panic or bipolar or schizophren* or psychos?s).ti,ab,kf.	851087
25	21 or 22 or 23 or 24	1223092
26	20 and 25	127794
27	Mendelian Randomization Analysis/	2637
28	((mendel* adj3 random*) or (instrumental adj3 variable?)).ti,ab,kf.	6941
29	27 or 28	7154
30	26 and 29	156
Table 2 Search results in Embase 1974 to present
Order	Search terms	Number of studies
1	exp obesity/	592274
2	body composition/ or abdominal circumference/ or adipose tissue thickness/ or body adiposity index/ or body fat percentage/ or body mass/ or body weight/ or fat free mass/ or fat mass/ or hip circumference/ or sagittal abdominal diameter/ or total body cholesterol/ or total body fat/ or waist circumference/ or waist hip ratio/ or waist to height ratio/ or weight height ratio/	875730
3	exp Adipose Tissue/	183195
4	(obes* or overweight or adipos*).ti,ab,kf.	649366
5	(body weight or body fat or fat mass or body composition or body mass index or bmi or "waist hip ratio" or "waist to hip ratio" or waist circumference).ti,ab,kf.	854035
6	1 or 2 or 3 or 4 or 5	1635093
7	Cardiovascular Disease/	306134
8	heart disease/ or exp ischemic heart disease/	824599
9	vascular disease/ or cerebrovascular disease/ or exp cerebrovascular accident/	375219
10	exp non insulin dependent diabetes mellitus/	297463
11	Hypertension/	662409
12	disorders of lipid and lipoprotein metabolism/ or exp hyperlipidemia/	176022
13	exp lipoprotein/	282055
14	((cardiovascular or heart or card* or coronary or myocardi* or isch?mi* or vascular or cerebrovascular) adj2 disease?).ti,ab,kf.	829297
15	((myocardi* adj2 (infarct* or isch?emi*)) or angina or stroke).ti,ab,kf.	799626
16	diabet*.ti. or ((type 2 or type ii or noninsulin dependent or non-insulin dependent or adult onset or matur* onset) adj2 diabet*).ti,ab,kf.	611553
17	(hypertens* or high blood pressure).ti,ab,kf.	745293
18	(hyperlipid* or hypercholesterol* or cholesterol? or lipid? or triglyceride? or apolipoprotein?).ti,ab,kf.	1002131
19	7 or 8 or 9 or 10 or 11 or 12 or 13 or 14 or 15 or 16 or 17 or 18	3922522
20	6 or 19	4957502
21	mental disease/ or exp anxiety disorder/ or exp mood disorder/ or exp schizophrenia spectrum disorder/ or exp bipolar disorder/ or exp eating disorder/	1095091
22	mental patient/	27995
23	((mental* or psychiatr*) adj2 (disease? or disorder? or health or ill*)).ti,ab,kf.	394114
24	(depress* or mood disorder? or anxiety or phobia? or phobic or obsessive compulsive or panic or bipolar or schizophren* or psychos?s).ti,ab,kf.	1124092
25	21 or 22 or 23 or 24	1721063
26	20 and 25	251275
27	mendelian randomization analysis/ or instrumental variable analysis/	6552
28	((mendel* adj3 random*) or (instrumental adj3 variable?)).ti,ab,kf.	8691
29	27 or 28	9469
30	26 and 29	315
Table 3 Search results in Science Citation Index 1900 to present
Order	Search terms	Number of studies
1	TS=(obes* OR overweight OR adipos*) OR TS=("body weight" or "body fat" or "fat mass" or "body composition" or "body mass index" or bmi or "waist hip ratio" or "waist to hip ratio" or "waist circumference")	1011028
2	TS=((cardiovascular or heart or card* or coronary or myocardi* or ischaemi* or ischemi* or vascular or cerebrovascular) NEAR/2 disease*) OR TS=((myocardi* NEAR/2 (infarct* or ischaemi* or ischemi*)) or angina or stroke) OR TI=diabet* OR TS=(("type 2" or "type ii" or "noninsulin dependent" or "non-insulin dependent" or "adult onset" or "maturity onset" or "mature onset") NEAR/2 diabet*) OR TS=(hyp…	3060307
3	#1 or #2	3737902
4	TS=((mental* or psychiatr*) NEAR/2 (disease* or disorder* or health or ill*)) OR TS=(depress* or "mood disorder*" or anxiety or phobia or phobias or phobic or obsessive compulsive or panic or bipolar or schizophren* or psychosis or psychoses)	1516130
5	TS=((mendel* NEAR/3 random*) or (instrumental NEAR/3 variable*))	18169
6	#3 AND #4 AND #5	237
Table 4 Search results of included databases
Database	Platform	Coverage	Date	Hits
Embase	OvidSP	1974-present	2022-05-04	315
Medline	OvidSP	1946-present	2022-05-04	156
Science Citation Index	Web of Science Core Collection	1900-present	2022-05-04	237
Total:				708
Duplicates removed in Covidence:				305
Final Total:				403

### Sheet: Supplementary material 2
Supplementary material 2 Updated search report
We searched Medline(OvidSP)[1946-present], Embase(OvidSP)[1974-present] and Science Citation Index(Web of Science Core Collection)[1900-present] from database inception to 4th May 2022, with a complete update run on 8th January 2024. The search strategy combines free-text keywords and subject headings where available for our main concepts: adiposity indices/cardiovascular disease, mental health d…
Table 1 Updated search results in Medline (Ovid MEDLINE® Epub Ahead of Print, In-Process & Other Non-Indexed Citations, Ovid MEDLINE® Daily and Ovid MEDLINE®) 1946 to present
Order	Terms	Number of studies
1	exp Overweight/	254678
2	exp body fat distribution/ or body mass index/ or body weight/ or sagittal abdominal diameter/ or exp waist circumference/ or waist-height ratio/ or skinfold thickness/ or waist-hip ratio/	339826
3	exp Adipose Tissue/	107387
4	(obes* or overweight or adipos*).ti,ab,kf.	451501
5	(body weight or body fat or fat mass or body composition or body mass index or bmi or "waist hip ratio" or "waist to hip ratio" or waist circumference).ti,ab,kf.	545899
6	1 or 2 or 3 or 4 or 5	1030753
7	Cardiovascular Diseases/	167049
8	heart diseases/ or exp myocardial ischemia/	524086
9	vascular diseases/ or cerebrovascular disorders/ or exp stroke/	240205
10	exp Diabetes Mellitus, Type 2/	157457
11	Hypertension/	249479
12	exp Hyperlipidemias/	69256
13	exp Lipoproteins/	155761
14	((cardiovascular or heart or card* or coronary or myocardi* or isch?mi* or vascular or cerebrovascular) adj2 disease?).ti,ab,kf.	584052
15	((myocardi* adj2 (infarct* or isch?emi*)) or angina or stroke).ti,ab,kf.	534278
16	diabet*.ti. or ((type 2 or type ii or noninsulin dependent or non-insulin dependent or adult onset or matur* onset) adj2 diabet*).ti,ab,kf.	445961
17	(hypertens* or high blood pressure).ti,ab,kf.	492003
18	(hyperlipid* or hypercholesterol* or cholesterol? or lipid? or triglyceride? or apolipoprotein?).ti,ab,kf.	792816
19	7 or 8 or 9 or 10 or 11 or 12 or 13 or 14 or 15 or 16 or 17 or 18	2770519
20	6 or 19	3475731
21	mental disorders/ or exp anxiety disorders/ or exp "bipolar and related disorders"/ or exp "feeding and eating disorders"/ or exp mood disorders/ or exp "schizophrenia spectrum and other psychotic disorders"/	545443
22	Mentally Ill Persons/	6389
23	((mental* or psychiatr*) adj2 (disease? or disorder? or health or ill*)).ti,ab,kf.	320023
24	(depress* or mood disorder? or anxiety or phobia? or phobic or obsessive compulsive or panic or bipolar or schizophren* or psychos?s).ti,ab,kf.	851087
25	21 or 22 or 23 or 24	1223092
26	20 and 25	127794
27	Mendelian Randomization Analysis/	2637
28	((mendel* adj3 random*) or (instrumental adj3 variable?)).ti,ab,kf.	6941
29	27 or 28	7154
30	26 and 29	156
Table 2 Search results in Embase 1974 to present
Order	Search terms	Number of studies
1	exp obesity/	680702
2	body composition/ or abdominal circumference/ or adipose tissue thickness/ or body adiposity index/ or body fat percentage/ or body mass/ or body weight/ or fat free mass/ or fat mass/ or hip circumference/ or sagittal abdominal diameter/ or total body cholesterol/ or total body fat/ or waist circumference/ or waist hip ratio/ or waist to height ratio/ or weight height ratio/	1033178
3	exp Adipose Tissue/	205778
4	(obes* or overweight or adipos*).ti,ab,kf.	734257
5	(body weight or body fat or fat mass or body composition or body mass index or bmi or "waist hip ratio" or "waist to hip ratio" or waist circumference).ti,ab,kf.	967158
6	1 or 2 or 3 or 4 or 5	1880288
7	Cardiovascular Disease/	356827
8	heart disease/ or exp ischemic heart disease/	856900
9	vascular disease/ or cerebrovascular disease/ or exp cerebrovascular accident/	447847
10	exp non insulin dependent diabetes mellitus/	346466
11	Hypertension/	762929
12	disorders of lipid and lipoprotein metabolism/ or exp hyperlipidemia/	198968
13	exp lipoprotein/	320239
14	((cardiovascular or heart or card* or coronary or myocardi* or isch?mi* or vascular or cerebrovascular) adj2 disease?).ti,ab,kf.	924759
15	((myocardi* adj2 (infarct* or isch?emi*)) or angina or stroke).ti,ab,kf.	882308
16	diabet*.ti. or ((type 2 or type ii or noninsulin dependent or non-insulin dependent or adult onset or matur* onset) adj2 diabet*).ti,ab,kf.	688652
17	(hypertens* or high blood pressure).ti,ab,kf.	827075
18	(hyperlipid* or hypercholesterol* or cholesterol? or lipid? or triglyceride? or apolipoprotein?).ti,ab,kf.	1103957
19	7 or 8 or 9 or 10 or 11 or 12 or 13 or 14 or 15 or 16 or 17 or 18	4353272
20	6 or 19	5536903
21	mental disease/ or exp anxiety disorder/ or exp mood disorder/ or exp schizophrenia spectrum disorder/ or exp bipolar disorder/ or exp eating disorder/	1247721
22	mental patient/	29891
23	((mental* or psychiatr*) adj2 (disease? or disorder? or health or ill*)).ti,ab,kf.	467084
24	(depress* or mood disorder? or anxiety or phobia? or phobic or obsessive compulsive or panic or bipolar or schizophren* or psychos?s).ti,ab,kf.	1251314
25	21 or 22 or 23 or 24	1935542
26	20 and 25	291501
27	mendelian randomization analysis/ or instrumental variable analysis/	11656
28	((mendel* adj3 random*) or (instrumental adj3 variable?)).ti,ab,kf.	14128
29	27 or 28	15319
30	26 and 29	589
Table 3 Search results in Science Citation Index 1900 to present
Order	Search terms	Number of studies
1	TS=(obes* OR overweight OR adipos*) OR TS=("body weight" or "body fat" or "fat mass" or "body composition" or "body mass index" or bmi or "waist hip ratio" or "waist to hip ratio" or "waist circumference")	1021656
2	TS=((cardiovascular or heart or card* or coronary or myocardi* or ischaemi* or ischemi* or vascular or cerebrovascular) NEAR/2 disease*) OR TS=((myocardi* NEAR/2 (infarct* or ischaemi* or ischemi*)) or angina or stroke) OR TI=diabet* OR TS=(("type 2" or "type ii" or "noninsulin dependent" or "non-insulin dependent" or "adult onset" or "maturity onset" or "mature onset") NEAR/2 diabet*) OR TS=(hyp…	3109381
3	#1 or #2	3785239
4	TS=((mental* or psychiatr*) NEAR/2 (disease* or disorder* or health or ill*)) OR TS=(depress* or "mood disorder*" or anxiety or phobia or phobias or phobic or obsessive compulsive or panic or bipolar or schizophren* or psychosis or psychoses)	1218483
5	TS=((mendel* NEAR/3 random*) or (instrumental NEAR/3 variable*))	15588
6	#3 AND #4 AND #5	343
Table 4 Updated search results of included databases
Database	Platform	Coverage	Date	Hits: 04/05/2022	Hits: 08/01/2024	Final Hits
Embase	OvidSP	1974-present	2022-05-04	315	589	904
Medline	OvidSP	1946-present	2022-05-04	156	295	451
Science Citation Index	Web of Science Core Collection	1900-present	2022-05-04	237	343	580
Total:				708	1227	1935
Duplicates removed in Covidence:				305	902	1207
Final Total:				403	325	728

### Sheet: Supplementary material 3
	Table Quality assessment tool for Mendelian randomisation studies
	Section	Items	Criteria
			-		- +	+		Answer
	1.Measurement of exposure and outcome	Type of measure for exposure	Unclear		Self-reported and measured	Measured
		Type of measure for outcome	Single or a few (survey) question(s); self-reported (yes/no)		Validated, multi-item survey questionnaire; self-reported and Clinical diagnosis	Clinical diagnosis only
	2.Selection of genetic variants	p-value threshold	Unclear		≥5E-08	≤5E-08
		F statistic sufficient	Not reported		<10	≥10
		% variance explained	Unclear		Low or moderate (≤3%)	High (≥3%)
	3.A. Analysis (One-sample MR)				3.B. Analysis (Two-sample MR)
		-	+	Answer		-	+	Answer
	Bidirectional effects tested	Not tested	Tested		Bidirectional effects tested	Not tested	Tested
	Non-linearity assessed for continuous exposures	Not tested	Tested		Non-linearity assessed for continuous exposures	Not tested	Tested
	Tests for heterogeneity (e.g. Sargan test or Cochran’s Q)	Not tested	Tested		Tests for heterogeneity (e.g. Sargan test or Cochran’s Q)	Not tested	Tested
	Any attempt to do pleiotropy-robust sensitivity analysis	No	Yes		Any attempt to do pleiotropy-robust sensitivity analysis	No	Yes
	Results broadly similar amongst all MR analyses	No	Yes		Results broadly similar amongst all MR analyses	No	Yes
					Mention of SNP harmonisation across samples	No/unclear	Yes
					Estimates SNP-exposure and SNP-outcome are from comparable populations (e.g similar ancestry)	No/unclear	Yes

### Sheet: Supplementary material 4 
Author	Part 1.1Type of measure for exposure	Part 1.2Type of measure for outcome	Part 1 (overall score)	Part 2.1p-value threshold	Part 2.2F statistic sufficient	Part 2.3 variance explained sufficient	Part 2 (overall score)	Part 3.A.1 Bidirectional effects tested	Part 3.A.2 Non-linearity assessed for continuous exposures	Part 3.A.3 Tests for heterogeneity (e.g. Sargan test or Cochran’s Q)	Part 3.A.4 Any attempt to do pleiotropy-robust sensitivity analysis	Part 3.A.5 Results broadly similar amongst all MR analyses	Part 3.A (overall score)	Part 3.B.1 Bidirectional effects tested2	Part 3.B.2 Non-linearity assessed for continuous exposures	Part 3.B.3 Tests for heterogeneity (e.g. Sargan test or Cochran’s Q)	Part 3.B.4 Any attempt to do pleiotropy-robust sensitivity analysis	Part 3.B.5 Results broadly similar amongst all MR analyses	Part 3.B.6 Mention of SNP harmonisation across samples	Part 3.B.7 Estimates SNP-exposure and SNP-outcome are from comparable populations (e.g similar ancestry)	Part 3.B (overall score)
Amin 2020	- +	- +	- +	+	+	- +	+	-	+	-	-	N/A	-	N/A	N/A	N/A	N/A	N/A	N/A	N/A	N/A
Aoki 2022	- +	+	+	+	-	-	-	N/A	N/A	N/A	N/A	N/A	N/A	-	-	+	+	+	-	+	+
Byg 2022	+	+	+	+	-	- +	- +	N/A	N/A	N/A	N/A	N/A	N/A	+	+	-	+	+	-	+	+
Carvalho 2021	- +	- +	- +	+	+	+	+	N/A	N/A	N/A	N/A	N/A	N/A	+	+	-	-	N/A	+	+	+
Casanova 2021	- +	- +	- +	+	+	- +	+	-	+	-	-	+	-	-	+	-	+	+	+	+	+
Chen 2023	- +	+	+	+	+	-	+	N/A	N/A	N/A	N/A	N/A	N/A	+	-	+	+	+	+	+	+
Day 2018	- +	- +	- +	+	+	+	+	N/A	N/A	N/A	N/A	N/A	N/A	-	+	-	+	+	+	+	+
Ding 2022	- +	+	+	+	+	-	+	N/A	N/A	N/A	N/A	N/A	N/A	+	+	+	+	+	-	+	+
Hartwig 2016	- +	+	+	+	+	+	+	N/A	N/A	N/A	N/A	N/A	N/A	-	+	-	+	+	+	+	+
He ML 2023	+	+	+	+	+	-	+	N/A	N/A	N/A	N/A	N/A	N/A	+	-	+	+	+	+	+	+
He RX 2023	- +	- +	- +	+	+	-	+	N/A	N/A	N/A	N/A	N/A	N/A	+	-	+	+	+	+	+	+
Hubel 2019	+	+	+	+	-	-	-	N/A	N/A	N/A	N/A	N/A	N/A	+	+	-	+	N/A	+	+	+
Hung 2014	- +	+	+	- +	+	- +	- +	-	+	-	-	N/A	-	N/A	N/A	N/A	N/A	N/A	N/A	N/A	N/A
Jokela 2012	+	- +	+	- +	+	- +	- +	-	+	-	-	N/A	-	N/A	N/A	N/A	N/A	N/A	N/A	N/A	N/A
Kappelmann 2021	- +	- +	- +	+	+	+	+	N/A	N/A	N/A	N/A	N/A	N/A	-	-	+	+	+	+	+	+
Karageorgiou 2023	+	- +	+	+	+	+	+	+	+	+	+	+	+	N/A	N/A	N/A	N/A	N/A	N/A	N/A	N/A
Khandaker 2020	+	-	- +	- +	+	+	+	-	-	-	-	+	-	N/A	N/A	N/A	N/A	N/A	N/A	N/A	N/A
Khani 2023	- +	+	+	+	-	-	-	N/A	N/A	N/A	N/A	N/A	N/A	+	-	+	+	+	+	+	+
Kivimaki 2011	+	- +	+	-	-	-	-	N/A	N/A	N/A	N/A	N/A	N/A	-	+	-	-	N/A	-	+	-
Lawlor 2011	+	-	- +	-	+	-	-	N/A	N/A	N/A	N/A	N/A	N/A	-	+	-	-	N/A	-	+	-
Martin 2022	- +	+	+	+	+	+	+	N/A	N/A	N/A	N/A	N/A	N/A	-	+	+	+	+	+	+	+
Meng 2024	- +	- +	- +	+	-	-	-	N/A	N/A	N/A	N/A	N/A	N/A	+	+	+	+	+	-	+	+
O'Loughlin 2023	- +	- +	- +	+	+	+	+	-	+	+	+	+	+	-	+	+	+	+	+	+	+
Palmos 2023	- +	- +	- +	+	+	-	+	N/A	N/A	N/A	N/A	N/A	N/A	+	-	+	+	+	-	+	+
Perry 2021	- +	+	+	+	+	+	+	N/A	N/A	N/A	N/A	N/A	N/A	+	+	+	+	+	+	+	+
Peters 2020	- +	+	+	- +	+	- +	- +	N/A	N/A	N/A	N/A	N/A	N/A	+	-	+	+	+	+	+	+
Pistis 2021	- +	+	+	+	+	+	+	N/A	N/A	N/A	N/A	N/A	N/A	-	-	-	+	+	+	+	+
Polimanti 2017	- +	+	+	+	+	-	+	N/A	N/A	N/A	N/A	N/A	N/A	+	-	+	+	+	-	+	+
Qi 2019	- +	- +	- +	+	-	-	-	N/A	N/A	N/A	N/A	N/A	N/A	+	+	-	+	+	+	+	+
Rees 2019	- +	+	+	+	+	+	+	N/A	N/A	N/A	N/A	N/A	N/A	+	+	-	+	+	+	+	+
Richardson 2019	+	+	+	+	-	-	-	N/A	N/A	N/A	N/A	N/A	N/A	+	+	+	+	N/A	+	+	+
So 2019	- +	+	+	+	+	- +	+	N/A	N/A	N/A	N/A	N/A	N/A	+	+	+	+	+	+	+	+
Speed 2019	+	- +	+	+	-	+	+	N/A	N/A	N/A	N/A	N/A	N/A	+	+	-	+	N/A	+	+	+
Tyrrell 2019	+	- +	+	+	+	- +	+	-	+	-	-	+	-	-	+	-	+	+	-	+	+
vandenBroek 2018	- +	+	+	+	-	- +	- +	N/A	N/A	N/A	N/A	N/A	N/A	+	+	+	+	+	+	+	+
Walter 2015a	- +	- +	- +	-	-	- +	-	N/A	N/A	N/A	N/A	N/A	N/A	-	+	-	-	N/A	-	+	-
Walter 2015b	- +	- +	- +	-	-	- +	-	N/A	N/A	N/A	N/A	N/A	N/A	-	+	-	-	N/A	-	+	-
Willage 2018	- +	- +	- +	+	-	-	-	-	+	-	-	N/A	-	N/A	N/A	N/A	N/A	N/A	N/A	N/A	N/A
Wray 2018	- +	- +	- +	+	-	-	-	N/A	N/A	N/A	N/A	N/A	N/A	+	-	+	+	+	-	+	+
Yu 2023	+	+	+	+	+	-	+	N/A	N/A	N/A	N/A	N/A	N/A	+	-	+	+	+	-	+	+
Zhang 2021	- +	- +	- +	+	+	- +	+	N/A	N/A	N/A	N/A	N/A	N/A	+	-	-	+	+	+	+	+

### Sheet: Supplementary material 5
Table 5 Study cohorts overlap and sample size order
Variables	Database source
BMI GWAS	GIANT (Pulit. et al., 2019) > GIANT (Turcot. et al., 2018) > GWAS(Yengo. et al., 2018) > GIANT (Shungin. et al., 2015) > GIANT (Locke. et al., 2014)
Depression GWAS	Psychiatric Genomics Consortium (Howard, et al., 2019) > Psychiatric Genomics Consortium (Howard, 2019) without 23andMe > Psychiatric Genomics Consortium (Wray et al., 2018) > Psychiatric Genomics Consortium (Ripke,2013)
Bipolar disorder GWAS	Psychiatric Genomics Consortium (Mullins, 2021)> Psychiatric Genomics Consortium (Stahl et al., 2019)> GWAS (Hou et al., 2016) > Psychiatric Genomics Consortium (Sklar,2011)
Obsessive compulsive disorder	Psychiatric Genomics Consortium (Arnold, 2018) > GWAS(Mattheisen,2015)
PTSD	Psychiatric Genomics Consortium and Million Veterans Programme metan-analysis for PTSD (PGC-MVP)(Stein et al., 2021) > Psychiatric Genomics Consortium for PTSD freeze 1.5 dataset (PGC-PTSD) (Nievergelt et al., 2019)
Schizophrenia	Psychiatric Genomics Consortium (Trubetskoy, 2022) > Psychiatric Genomic Consortium (Pardinas, 2018) > Psychiatric Genomics Consortium (Ripke,2014)
Note: the sample size order is determined by the population size of the cohort
